# GWAS for Periodontitis Phenotypes Using Multi-Ancestry All of Us Research Platform

**DOI:** 10.1101/2025.09.07.25335133

**Authors:** Keith Sanders, Ardalan Naseri, Chun-Teh Lee, Junichi Iwata, Yixuan He, Bunmi Tokede, Muhammad Walji, Degui Zhi, Laila Rasmy

## Abstract

Periodontitis is a multifactorial inflammatory disease whose pathogenesis is associated with intricate interactions between genetic and environmental factors. Leveraging electronic health records data from the All of Us Research Program, we stratified periodontitis by clinically relevant dimensions: stage, grade, and extent. Based on these phenotypes, we performed a multi-ancestry genome-wide association study, focusing on predominant ancestry populations of African, European, and Admixed American. Our study cohort comprised 3,881 periodontitis patients and a control group of 10,760 patients with dental caries and without periodontitis. Ancestry-specific GWAS revealed significant genetic associations (P<5x10^-8^) in periodontitis grade phenotypes at the LINC00294 and CLMN loci in the African ancestry population and also confirmed via the multi-ancestry meta-analysis. In addition, the XYLT1 locus emerged as a significant signal associated with periodontitis grade phenotype in the admixed American GWAS. Our GWAS comparing periodontitis to dental caries in the admixed American population identified several significant loci, including RABGAP1L, previously linked to immune regulation, DCHS2, a cadherin-related gene involved in bone mineralization and tissue morphogenesis, and OSTM1, known to be crucial for bone remodeling. The findings of our study highlight the potential of integrating EHR and genomic data from large-scale biobanks to achieve informative dental phenotyping, uncover novel molecular insights into periodontal disease, and personalize treatment approaches.
