## Supplement Table 1.Summary of clinical phenotype groupings for "GWAS for Periodontitis Phenotypes Using Multi-Ancestry All of Us Research Platform"

### Sheet: Sheet1
Phenotype	standard Concept identifiers	Standard Concept Codes	ICD-9/10 Codes	Count of unique patients
	(OMOP)	(SNOMED-CT)
Periodontitis	141608	41565005	523.3/K05.6	7328
Aggressive	37396153,	715860003	523.31/K05.213,	324
	37397432, 37396152, 37396142.	718066009, 715859008,	523.32/K05.2,
	37397431,	715843008,	-/KO5.2,
	37397430,	718065008,	-/K05.21,
	42710036	718064007,	-/K05.219,
		449908004,	-/K05.212,
			-/K05.211, -/K05.222,
			-/K05.223,
			-/K05.221,
			-/K05.229,
Acute	132943	21638000	523.33/-,	421
	44831288		523.3/-,
Chronic	45768755, 37395737, 37395736, 37395738,	707252001, 715286003, 715285004, 715287007,	523.4/K05.3,	4391
	37397429,	718062006,	523.41 /K05.319,
	37397427,	718060003,	523.42/K05.32,
	37397428	718061004	-/K05.31,
			-/K05.312,
			-/K05.311,
			- /K05.313,
			-/K05.212,
			-/K05.322,
			-/K05.329,
			-/K05.321,
			-/K05.323
Stage
Slight	37395736, 37396142,	715285004, 715843008, 718060003,	-/K05.311, -/K05.211,	423
	37397427,	718064007	-/K05.321,
	37397430		- /K05.221,
Moderate	37395737, 37396152,	715286003, 715859008,	-/K05.312,	325
	37397432,	718062006,	-/K05.212, -/K05.322,
	37397429	718066009,	-/K05.222
Severe	37395738, 37396153,	715287007, 715860003,	-/K05.313, -/K05.213, -/K05.323,	442
	37397428,	718061004,	-/K05.223,
	37397431	718065008
Extent
Generalized	37204080,	787447005,	523.32 /K05.22,	1487
	45768754,	707251008,	523.42 /K05.32,
	37397429,	718062006,	-/K05.322,
	37397427,	718060003,	-/K05.329,
	37397428,	718061004,	- /K05.321,
	37397432,	718066009,	-/K05.323,
	37397431,	718065008,	-/K05.222,
	37397430	718064007	-/K05.223,
			-/K05.221,
			-/K05.229
Localized	37204079, 45768755, 37395737, 37395736, 37395738, 37396153, 37396152, 37396142	787446001, 707252001, 715286003, 715285004, 715287007, 715860003, 715859008, 715843008	523.31/, /K05.213,	765
			523.41/K05.319,
			-/K05.31
			-/K05.312,
			-/,K05.21,
			-/K05.311,
			-/,K05.313, -/K05.219,
			-/K05.211
Dental Caries	133228	80967001	521.0/K02	14058
